# Anxiety-impulsivity subtypes in adolescent internalizing disorder are characterized by distinguishable neurodevelopmental, neurocognitive and clinical trajectory signatures

**DOI:** 10.1101/2021.10.30.21265692

**Authors:** Huaxin Fan, Nanyu Kuang, Xinran Wu, Gechang Yu, Tianye Jia, Barbara J. Sahakian, Trevor W. Robbins, Gunter Schumann, Jianfeng Feng, Benjamin Becker, Jie Zhang

## Abstract

**Background:** Anxiety and impulsivity represent transdiagnostic pathology dimensions yet their interaction and contribution to emotional disorders in adolescence and to disease development remain controversial, and previous studies indicate heterogeneity within the broad category of internalizing disorders.

**Methods:** A combination of hierarchical and non-hierarchical clustering strategies was employed to determine impulsivity-related subtypes (based on the facets of negative urgency, lack of planning, lack of perseverance, sensation seeking and positive urgency in UPPS-P scales) in a large cohort of adolescents with internalizing disorders (n=2437) from Adolescent Brain Cognitive Development (ABCD) Study. Linear mixed-effect models were employed to determine cortical thickness alterations of the subtypes.

**Results:** Data-driven clustering identified two distinct subtypes of internalizing patients (subtype 1/subtype 2) with comparable levels of increased anxiety yet distinguishable levels of impulsivity, i.e., enhanced (subtype 1) or decreased (subtype 2) compared to healthy controls. Subtype 1 was further characterized by thicker prefrontal and temporal cortical regions involved in regulatory control and fear processing, while subtype 2 did not demonstrate significant thickness alterations. The differential neuroanatomical profiles remained stable over the two-year follow-up, while the two subtypes had different neurodevelopmental trajectories. Subtype 1 additionally reported more psychopathology and dysfunctionality including higher suicidal ideation, depressive symptoms and transition rates to externalizing disorders during follow-up as well as impaired neurocognitive and educational performance compared to subtype 2. Moreover, for subtype 1, anxiety at baseline (9-10 years) was significantly positively associated with impulsivity (lack of perseverance) at 2-year follow-up, while in subtype 2, baseline anxiety was significantly negatively associated with impulsivity (sensation seeking) at 2-year follow-up.

**Conclusions:** Our results demonstrate an impulsivity-dependent heterogeneity in adolescent internalizing disorders, with high-impulsivity patients being characterized by neurodevelopmental delay at the neural and cognitive levels. Individuals with elevated impulsivity are at a greater risk to develop behavioral dysregulation over the following two years and may thus require specific early interventions.
