## Supplemental Table S3-S8 for "Anxiety-impulsivity subtypes in adolescent internalizing disorder are characterized by distinguishable neurodevelopmental, neurocognitive and clinical trajectory signatures"

### Sheet: Index
Index of Contents of Supplemental Materials in this document
Sheet Name	Sheet Contents
Table S3	Differences of cortical thickness between groups in pure internalizing disorders patients at baseline
Table S4	Differences of cortical thickness between groups in pure internalizing disorders patients at 2-year follow-up
Table S5	Association between cortical thickness of significant difference between subtype 1 (in pure internalizign disorders) and HC at baseline with anxiety and impulsivity
Table S6	Longitudinal associations between anxiety and impulsivity in pure internalizing disorders patients
Table S7	Differences of cortical thickness between groups in all internalizing disorders patients at baseline
Table S8	Longitudinal associations between anxiety and impulsivity in all internalizing disorders patients

### Sheet: Table S3
subtype 1 VS HC				subtype 1/2 VS HC				subtype 2 VS HC				subtype 1 VS subtype 2
roi	p	t	p(fdr)	roi	p	t	p(fdr)	roi	p	t	p(fdr)	roi	p	t	p(fdr)
lh_parsopercularis	3.15912e-05	4.16599	0.0021482	lh_precentral	0.00017078	3.76131	0.011613	rh_precentral	0.0260984	2.22549	0.532161	lh_parsopercularis	0.00282229	2.99005	0.191916
lh_precentral	0.000130708	3.82848	0.00444408	rh_inferiortemporal	0.000446323	3.51319	0.015175	rh_inferiortemporal	0.0271226	2.21048	0.532161	lh_inferiortemporal	0.0119438	2.51604	0.289677
lh_caudalmiddlefrontal	0.000304131	3.61461	0.00689364	lh_fusiform	0.000864027	3.33325	0.0195846	rh_bankssts	0.0385964	2.06908	0.532161	rh_medialorbitofrontal	0.0127799	2.49202	0.289677
lh_fusiform	0.000806241	3.35294	0.0130014	lh_caudalmiddlefrontal	0.00189978	3.10697	0.0306055	lh_precentral	0.0415991	2.0381	0.532161	rh_superiortemporal	0.0179678	2.36818	0.305453
rh_inferiortemporal	0.000955987	3.30538	0.0130014	rh_precentral	0.00265195	3.00681	0.0306055	rh_transversetemporal	0.0435241	-2.01922	0.532161	rh_parstriangularis	0.0253522	2.23763	0.344789
lh_superiorfrontal	0.00124385	3.2307	0.0140969	lh_parsopercularis	0.00270049	3.0013	0.0306055	rh_inferiorparietal	0.0469554	1.98726	0.532161	rh_parsorbitalis	0.0412628	2.04216	0.423011
lh_paracentral	0.00275995	2.99496	0.0235581	rh_inferiorparietal	0.00332531	2.93724	0.032303	lh_fusiform	0.0734753	1.79029	0.641826	lh_superiorfrontal	0.0437231	2.018	0.423011
lh_lingual	0.00277154	2.99368	0.0235581	lh_lateralorbitofrontal	0.00554583	2.77459	0.0441122	lh_lateralorbitofrontal	0.075509	1.77778	0.641826	lh_lateraloccipital	0.0591833	1.88791	0.423011
lh_inferiortemporal	0.00434901	2.85313	0.0328592	lh_superiorfrontal	0.00618957	2.73862	0.0441122	rh_precuneus	0.095335	1.66826	0.673634	rh_transversetemporal	0.0596131	1.88468	0.423011
lh_parstriangularis	0.00568162	2.76696	0.038635	lh_lingual	0.0064871	2.72313	0.0441122	rh_paracentral	0.0990638	1.64975	0.673634	lh_caudalmiddlefrontal	0.068088	1.8254	0.423011
rh_middletemporal	0.00845829	2.63438	0.0513719	lh_paracentral	0.00843736	2.635	0.0521582	rh_cuneus	0.138005	1.48353	0.690396	lh_parstriangularis	0.0684283	1.82313	0.423011
lh_lateraloccipital	0.010296	2.56682	0.0513719	rh_bankssts	0.0092672	2.60296	0.0525142	rh_parsorbitalis	0.155364	-1.42108	0.690396	lh_rostralmiddlefrontal	0.0873993	1.7101	0.483941
lh_lateralorbitofrontal	0.0105749	2.55752	0.0513719	rh_precuneus	0.011015	2.54309	0.0576171	lh_pericalcarine	0.156337	-1.41774	0.690396	rh_rostralmiddlefrontal	0.102476	1.63371	0.483941
rh_inferiorparietal	0.0105766	2.55747	0.0513719	rh_middletemporal	0.015252	2.4271	0.070462	rh_fusiform	0.175835	1.35391	0.690396	lh_isthmuscingulate	0.106715	1.61384	0.483941
rh_precentral	0.0129559	2.48598	0.0563884	lh_supramarginal	0.0155431	2.42023	0.070462	lh_supramarginal	0.193702	1.2999	0.690396	lh_paracentral	0.106752	1.61367	0.483941
lh_supramarginal	0.0132679	2.47749	0.0563884	lh_parstriangularis	0.0401023	2.05318	0.158373	lh_insula	0.205757	1.2655	0.690396	lh_precentral	0.175978	1.35372	0.705724
lh_rostralmiddlefrontal	0.0169559	2.38856	0.0678237	lh_superiorparietal	0.0408056	2.04598	0.158373	lh_postcentral	0.210054	1.2536	0.690396	lh_fusiform	0.178147	1.34695	0.705724
rh_superiortemporal	0.0216178	2.29783	0.0816671	rh_superiorparietal	0.0419224	2.03477	0.158373	lh_rostralanteriorcingulate	0.212173	1.24779	0.690396	lh_pericalcarine	0.19588	1.2938	0.705724
rh_precuneus	0.0242936	2.25322	0.0838703	lh_lateraloccipital	0.0474095	1.98307	0.169676	lh_lingual	0.216176	1.23694	0.690396	rh_middletemporal	0.210073	1.25375	0.705724
lh_inferiorparietal	0.024975	2.24255	0.0838703	lh_inferiorparietal	0.0509233	1.95255	0.173139	lh_caudalmiddlefrontal	0.232342	1.19451	0.690396	lh_lingual	0.225486	1.21243	0.705724
rh_lateralorbitofrontal	0.0275357	2.20457	0.0838703	lh_superiortemporal	0.055892	1.91228	0.180984	rh_middletemporal	0.237898	1.18041	0.690396	lh_transversetemporal	0.237306	1.18209	0.705724
lh_transversetemporal	0.0278528	2.20008	0.0838703	rh_superiorfrontal	0.0609697	1.8741	0.188452	rh_superiorparietal	0.240133	1.17481	0.690396	lh_middletemporal	0.245243	1.16232	0.705724
lh_superiorparietal	0.0283679	2.19288	0.0838703	rh_lateraloccipital	0.0676942	1.8274	0.200139	lh_paracentral	0.261509	1.12298	0.690396	lh_inferiorparietal	0.256858	1.13417	0.705724
rh_medialorbitofrontal	0.034989	2.10913	0.0991355	lh_inferiortemporal	0.074884	1.78151	0.212171	lh_entorhinal	0.262553	1.12052	0.690396	lh_bankssts	0.257002	1.13382	0.705724
rh_bankssts	0.0375602	2.08025	0.102164	lh_parahippocampal	0.0846673	1.72454	0.229272	rh_medialorbitofrontal	0.285794	-1.06752	0.690396	rh_lateralorbitofrontal	0.259457	1.12798	0.705724
lh_middletemporal	0.0427239	2.02698	0.111442	rh_lateralorbitofrontal	0.0876627	1.70816	0.229272	lh_superiortemporal	0.287012	1.06483	0.690396	rh_lingual	0.319303	0.996131	0.784467
rh_parstriangularis	0.0455455	2.00015	0.111442	lh_rostralmiddlefrontal	0.0928253	1.68097	0.230135	lh_superiorfrontal	0.302829	1.03051	0.690396	lh_supramarginal	0.341944	0.950553	0.784467
lh_isthmuscingulate	0.0462202	1.99393	0.111442	lh_postcentral	0.0974494	1.65763	0.230135	lh_medialorbitofrontal	0.303855	1.02832	0.690396	rh_superiorfrontal	0.344238	0.946061	0.784467
rh_superiorfrontal	0.0475267	1.98213	0.111442	lh_transversetemporal	0.101513	1.63784	0.230135	lh_cuneus	0.312327	1.01047	0.690396	rh_temporalpole	0.357053	0.921201	0.784467
rh_superiorparietal	0.050174	1.95901	0.113728	rh_paracentral	0.10153	1.63775	0.230135	rh_superiorfrontal	0.317442	0.99984	0.690396	lh_posteriorcingulate	0.371326	0.894187	0.784467
rh_lateraloccipital	0.0536798	1.92992	0.115302	lh_middletemporal	0.10753	1.60966	0.235616	rh_lateraloccipital	0.323495	0.987411	0.690396	rh_caudalmiddlefrontal	0.381922	0.874548	0.784467
rh_rostralmiddlefrontal	0.05426	1.92526	0.115302	rh_cuneus	0.110878	1.59452	0.235616	lh_superiorparietal	0.34167	0.950972	0.690396	rh_postcentral	0.386075	-0.866941	0.784467
lh_superiortemporal	0.0600736	1.88073	0.123788	lh_rostralanteriorcingulate	0.130348	1.51296	0.262933	lh_temporalpole	0.352908	0.929061	0.690396	rh_parsopercularis	0.390076	0.85966	0.784467
lh_parahippocampal	0.0794709	1.75417	0.1565	rh_fusiform	0.136089	1.49073	0.262933	rh_caudalanteriorcingulate	0.354236	-0.9265	0.690396	rh_inferiortemporal	0.400333	0.841201	0.784467
rh_parsopercularis	0.0805514	1.7479	0.1565	rh_parsopercularis	0.138831	1.48038	0.262933	lh_parahippocampal	0.372755	0.891415	0.690396	lh_superiortemporal	0.407096	0.829187	0.784467
rh_lingual	0.112029	1.58945	0.211611	lh_cuneus	0.1392	1.47899	0.262933	rh_entorhinal	0.376595	0.884277	0.690396	rh_lateraloccipital	0.415306	0.814762	0.784467
lh_cuneus	0.13754	1.48528	0.246376	lh_temporalpole	0.146461	1.45235	0.269172	rh_parahippocampal	0.37666	0.884156	0.690396	lh_entorhinal	0.427798	-0.793121	0.786224
lh_bankssts	0.137681	1.48475	0.246376	rh_insula	0.150949	1.43639	0.270119	rh_posteriorcingulate	0.38581	0.867327	0.690396	lh_cuneus	0.462227	0.735323	0.800472
rh_insula	0.153128	1.42881	0.266992	rh_lingual	0.187808	1.31726	0.327459	lh_posteriorcingulate	0.416433	-0.812701	0.723423	rh_precuneus	0.497623	0.678357	0.800472
rh_temporalpole	0.172083	1.36576	0.29254	lh_insula	0.215896	1.23766	0.367023	rh_rostralanteriorcingulate	0.440044	-0.772188	0.723423	lh_superiorparietal	0.506674	0.664143	0.800472
lh_postcentral	0.180314	1.34	0.299057	lh_precuneus	0.231831	1.19579	0.384007	rh_superiortemporal	0.443742	-0.765959	0.723423	lh_insula	0.517823	-0.646816	0.800472
lh_temporalpole	0.190614	1.30896	0.308613	lh_isthmuscingulate	0.240802	1.17311	0.384007	lh_frontalpole	0.44682	-0.760795	0.723423	lh_medialorbitofrontal	0.537398	-0.616856	0.800472
lh_precuneus	0.208828	1.25698	0.330239	rh_supramarginal	0.242828	1.16807	0.384007	lh_lateraloccipital	0.479222	0.707614	0.734085	rh_inferiorparietal	0.543142	0.60817	0.800472
rh_parsorbitalis	0.241014	1.17261	0.363527	lh_bankssts	0.268926	1.10565	0.415613	rh_insula	0.483858	0.70017	0.734085	rh_posteriorcingulate	0.544993	-0.60538	0.800472
lh_rostralanteriorcingulate	0.242244	1.16955	0.363527	rh_temporalpole	0.281856	1.07627	0.425916	lh_inferiorparietal	0.485791	0.697077	0.734085	rh_insula	0.547077	0.602246	0.800472
rh_cuneus	0.245915	1.16048	0.363527	rh_rostralmiddlefrontal	0.289824	1.05861	0.428435	rh_parstriangularis	0.51784	-0.646731	0.739685	rh_superiorparietal	0.548447	0.60019	0.800472
rh_caudalmiddlefrontal	0.264456	1.11606	0.378455	rh_transversetemporal	0.321791	-0.990873	0.460559	rh_postcentral	0.523645	0.637788	0.739685	lh_lateralorbitofrontal	0.553267	0.592968	0.800472
rh_supramarginal	0.267145	1.1098	0.378455	rh_caudalanteriorcingulate	0.325101	-0.984118	0.460559	rh_supramarginal	0.52584	0.63442	0.739685	lh_temporalpole	0.566294	0.57361	0.80225
rh_fusiform	0.317104	1.00054	0.440063	rh_superiortemporal	0.340929	0.952414	0.473126	rh_lingual	0.533009	0.623468	0.739685	lh_frontalpole	0.586753	0.543632	0.81427
rh_paracentral	0.332438	0.96932	0.452116	rh_rostralanteriorcingulate	0.358729	-0.917867	0.487872	rh_frontalpole	0.562984	0.578459	0.762671	rh_paracentral	0.612674	-0.506337	0.833237
rh_isthmuscingulate	0.43468	0.781278	0.579574	rh_parstriangularis	0.384193	0.870266	0.512258	lh_precuneus	0.57796	0.556408	0.762671	rh_isthmuscingulate	0.655298	0.446479	0.863572
lh_parsorbitalis	0.517183	0.647746	0.671382	rh_entorhinal	0.403129	0.836111	0.527168	rh_parsopercularis	0.584968	0.546183	0.762671	rh_entorhinal	0.660378	-0.439454	0.863572
lh_posteriorcingulate	0.523283	0.638343	0.671382	rh_parahippocampal	0.411349	0.821584	0.527769	rh_lateralorbitofrontal	0.594435	0.532459	0.762671	rh_cuneus	0.676025	-0.417953	0.867353
rh_rostralanteriorcingulate	0.54351	-0.607561	0.682133	rh_caudalmiddlefrontal	0.435097	0.780557	0.5479	lh_parstriangularis	0.630684	0.480797	0.791019	rh_supramarginal	0.70436	0.379495	0.879274
lh_insula	0.551725	0.595222	0.682133	lh_pericalcarine	0.449241	-0.756735	0.550792	lh_middletemporal	0.639795	0.468018	0.791019	rh_bankssts	0.726167	0.350276	0.879274
rh_pericalcarine	0.575607	0.559854	0.698951	rh_posteriorcingulate	0.453593	0.749491	0.550792	lh_transversetemporal	0.664768	0.433369	0.807218	rh_pericalcarine	0.73288	0.341344	0.879274
rh_caudalanteriorcingulate	0.601238	-0.522659	0.717266	rh_isthmuscingulate	0.466243	0.728655	0.55622	lh_parsopercularis	0.685339	0.405215	0.817598	lh_precuneus	0.750584	0.317913	0.879274
rh_transversetemporal	0.657738	0.443069	0.770374	lh_medialorbitofrontal	0.49631	0.680352	0.575288	lh_parsorbitalis	0.706742	0.376259	0.828595	rh_frontalpole	0.760155	-0.305317	0.879274
rh_entorhinal	0.67723	0.416274	0.770374	lh_entorhinal	0.499147	0.675878	0.575288	rh_pericalcarine	0.723594	0.353682	0.833973	lh_caudalanteriorcingulate	0.762899	-0.301715	0.879274
rh_parahippocampal	0.679741	0.412843	0.770374	lh_parsorbitalis	0.53153	0.625712	0.602401	rh_temporalpole	0.749892	0.318802	0.841069	rh_rostralanteriorcingulate	0.820179	-0.227344	0.923044
lh_pericalcarine	0.782985	0.275448	0.872835	rh_medialorbitofrontal	0.549988	0.597815	0.613102	lh_bankssts	0.772637	0.288945	0.841069	rh_parahippocampal	0.835018	-0.208297	0.923044
lh_frontalpole	0.823991	0.222428	0.903732	rh_pericalcarine	0.566365	0.573447	0.621175	lh_isthmuscingulate	0.7727	-0.288863	0.841069	lh_parahippocampal	0.853997	0.184043	0.923044
rh_posteriorcingulate	0.844741	0.195844	0.911784	rh_frontalpole	0.671983	0.423451	0.725315	lh_rostralmiddlefrontal	0.781496	0.277386	0.841069	lh_postcentral	0.856477	-0.180884	0.923044
lh_caudalanteriorcingulate	0.907536	0.116154	0.945823	rh_postcentral	0.709327	0.37278	0.744023	rh_isthmuscingulate	0.791594	0.264257	0.841069	lh_parsorbitalis	0.868747	0.165271	0.923044
lh_medialorbitofrontal	0.909905	0.113165	0.945823	lh_frontalpole	0.711199	-0.370266	0.744023	lh_caudalanteriorcingulate	0.851996	0.186584	0.88051	rh_precentral	0.906577	0.117371	0.93807
rh_frontalpole	0.928229	0.090079	0.945823	lh_caudalanteriorcingulate	0.757237	0.309126	0.780184	rh_caudalmiddlefrontal	0.854612	0.183247	0.88051	rh_fusiform	0.91048	-0.112447	0.93807
rh_postcentral	0.931913	-0.0854425	0.945823	rh_parsorbitalis	0.858695	-0.178044	0.871511	rh_rostralmiddlefrontal	0.878924	-0.152342	0.892043	lh_rostralanteriorcingulate	0.943014	-0.0714906	0.957089
lh_entorhinal	0.984469	0.0194673	0.984469	lh_posteriorcingulate	0.970814	-0.0365885	0.970814	lh_inferiortemporal	0.931575	-0.0858681	0.931575	rh_caudalanteriorcingulate	0.968225	0.0398391	0.968225

### Sheet: Table S4
subtype 1 VS HC				subtype 1/2 VS HC				subtype 2 VS HC				subtype 1 VS subtype 2
roi	p	t	p(fdr)	roi	p	t	p(fdr)	roi	p	t	p(fdr)	roi	p	t	p(fdr)
rh_middletemporal	0.000320662	3.60591	0.0120126	lh_precentral	0.0116906	2.5235	0.482181	lh_precentral	0.0694979	1.81635	0.989265	lh_parsopercularis	0.000164592	3.78221	0.0104507
lh_parsopercularis	0.000353311	3.58043	0.0120126	rh_middletemporal	0.0369835	2.08725	0.482181	rh_entorhinal	0.0758622	1.77633	0.989265	rh_superiortemporal	0.000361774	3.57874	0.0104507
rh_inferiortemporal	0.00361004	2.91468	0.0818275	lh_paracentral	0.0376266	2.08018	0.482181	lh_cuneus	0.103187	1.63049	0.989265	rh_middletemporal	0.000461061	3.51446	0.0104507
lh_lateralorbitofrontal	0.00505798	2.80719	0.0859856	rh_precentral	0.0494416	1.96588	0.482181	lh_frontalpole	0.105349	-1.62035	0.989265	rh_inferiortemporal	0.00350936	2.9264	0.0596591
lh_superiortemporal	0.0116703	2.52486	0.113752	lh_parsopercularis	0.0497661	1.96309	0.482181	rh_rostralanteriorcingulate	0.106487	-1.61508	0.989265	rh_transversetemporal	0.00609507	2.74849	0.0740978
lh_transversetemporal	0.0119041	2.51784	0.113752	rh_lateralorbitofrontal	0.0559698	1.9123	0.482181	lh_temporalpole	0.113801	1.58218	0.989265	lh_lateralorbitofrontal	0.00723292	2.69157	0.0740978
rh_superiortemporal	0.0130714	2.4846	0.113752	rh_insula	0.0608985	1.87522	0.482181	lh_rostralmiddlefrontal	0.12896	-1.51897	0.989265	rh_bankssts	0.00762771	2.67345	0.0740978
rh_lateralorbitofrontal	0.0142269	2.45417	0.113752	rh_superiorfrontal	0.0639683	1.85335	0.482181	rh_insula	0.175771	1.35447	0.989265	lh_superiortemporal	0.0089557	2.61902	0.0761234
rh_fusiform	0.0165159	2.39983	0.113752	rh_temporalpole	0.0796162	1.75377	0.482181	lh_insula	0.193565	1.30063	0.989265	rh_caudalmiddlefrontal	0.0108895	2.55101	0.0765095
rh_isthmuscingulate	0.0169303	2.3907	0.113752	lh_superiortemporal	0.0870182	1.71212	0.482181	rh_precentral	0.213059	1.24568	0.989265	lh_rostralmiddlefrontal	0.0131804	2.48365	0.0765095
rh_superiorfrontal	0.018401	2.35986	0.113752	lh_cuneus	0.092069	1.68533	0.482181	lh_medialorbitofrontal	0.228681	-1.20421	0.989265	lh_fusiform	0.0144822	2.4495	0.0765095
lh_parahippocampal	0.0214082	2.30296	0.117184	lh_transversetemporal	0.096458	1.663	0.482181	rh_parahippocampal	0.240155	1.17502	0.989265	rh_fusiform	0.0145971	2.44646	0.0765095
rh_caudalmiddlefrontal	0.0224032	2.28568	0.117184	lh_bankssts	0.0984827	1.65299	0.482181	rh_superiortemporal	0.243592	-1.16647	0.989265	lh_superiorfrontal	0.0153348	2.42945	0.0765095
lh_paracentral	0.0241262	2.25725	0.117184	rh_parstriangularis	0.103214	1.63016	0.482181	rh_bankssts	0.28163	-1.07702	0.989265	lh_caudalmiddlefrontal	0.0159023	2.41538	0.0765095
rh_parsopercularis	0.0274132	2.20761	0.124273	rh_inferiortemporal	0.114473	1.57904	0.482181	rh_precuneus	0.29248	-1.05303	0.989265	lh_lateraloccipital	0.0168771	2.39345	0.0765095
lh_fusiform	0.0321974	2.14381	0.130023	lh_lateralorbitofrontal	0.120108	1.55494	0.482181	lh_pericalcarine	0.296155	-1.04504	0.989265	rh_superiorfrontal	0.0271557	2.21255	0.11539
lh_bankssts	0.0325058	2.14001	0.130023	rh_parsopercularis	0.132548	1.5047	0.482181	lh_paracentral	0.307736	1.0203	0.989265	lh_inferiortemporal	0.0288475	2.18879	0.11539
lh_precentral	0.0358967	2.09987	0.131613	rh_entorhinal	0.13327	1.5019	0.482181	lh_inferiortemporal	0.323798	-0.986978	0.989265	lh_medialorbitofrontal	0.033786	2.12549	0.12137
rh_temporalpole	0.0367741	2.09	0.131613	lh_parahippocampal	0.139741	1.4773	0.482181	rh_medialorbitofrontal	0.345761	-0.943113	0.989265	lh_transversetemporal	0.0339123	2.12398	0.12137
lh_parstriangularis	0.0448554	2.00758	0.147041	rh_isthmuscingulate	0.146971	1.45083	0.482181	rh_transversetemporal	0.361874	-0.912054	0.989265	lh_pericalcarine	0.0379273	2.07838	0.12568
rh_parstriangularis	0.0454098	2.0024	0.147041	lh_temporalpole	0.148909	1.44392	0.482181	rh_temporalpole	0.377573	0.882618	0.989265	rh_medialorbitofrontal	0.0388131	2.06885	0.12568
lh_superiorfrontal	0.0536632	1.93097	0.165868	rh_parahippocampal	0.182868	1.33241	0.517274	rh_lateralorbitofrontal	0.414239	0.816663	0.989265	lh_bankssts	0.0458422	1.99942	0.141694
rh_precentral	0.0646209	1.84915	0.18336	lh_superiorfrontal	0.187222	1.31926	0.517274	lh_precuneus	0.419643	-0.807243	0.989265	rh_rostralmiddlefrontal	0.0499569	1.96277	0.141891
lh_caudalmiddlefrontal	0.0664728	1.83648	0.18336	rh_fusiform	0.193472	1.30078	0.517274	lh_lingual	0.489335	0.69152	0.989265	lh_parstriangularis	0.0500791	1.96166	0.141891
lh_lateraloccipital	0.0674117	1.83016	0.18336	rh_lateraloccipital	0.197926	1.28788	0.517274	rh_superiorfrontal	0.501104	0.672901	0.989265	rh_rostralanteriorcingulate	0.0542594	1.92701	0.146197
lh_middletemporal	0.0856715	1.71975	0.224064	rh_inferiorparietal	0.200241	1.28126	0.517274	rh_supramarginal	0.522085	-0.640272	0.989265	rh_parstriangularis	0.0558989	1.91408	0.146197
rh_lateraloccipital	0.098246	1.65439	0.246714	lh_insula	0.219237	1.22892	0.517274	lh_entorhinal	0.524523	0.636524	0.989265	rh_precuneus	0.0624808	1.86498	0.147804
rh_insula	0.101588	1.63814	0.246714	rh_caudalmiddlefrontal	0.223716	1.21706	0.517274	rh_parsorbitalis	0.547855	-0.601101	0.989265	lh_middletemporal	0.0626418	1.86404	0.147804
rh_rostralmiddlefrontal	0.108967	1.60375	0.252474	lh_entorhinal	0.226787	1.20903	0.517274	lh_bankssts	0.584077	0.547549	0.989265	rh_isthmuscingulate	0.0630339	1.86097	0.147804
lh_isthmuscingulate	0.111386	1.59287	0.252474	lh_fusiform	0.228209	1.20533	0.517274	rh_cuneus	0.605421	0.516719	0.989265	rh_parsopercularis	0.0695175	1.81697	0.157573
rh_inferiorparietal	0.123715	1.54018	0.265747	lh_lingual	0.281157	1.07799	0.584776	lh_parsopercularis	0.620497	-0.495242	0.989265	rh_temporalpole	0.0786252	1.76051	0.172468
rh_bankssts	0.125057	1.53469	0.265747	lh_isthmuscingulate	0.287565	1.06374	0.584776	rh_parstriangularis	0.622812	0.491962	0.989265	lh_postcentral	0.0844458	1.72718	0.179447
lh_postcentral	0.135981	1.49168	0.275209	lh_caudalmiddlefrontal	0.29241	1.05311	0.584776	lh_inferiorparietal	0.627047	-0.485978	0.989265	rh_lateralorbitofrontal	0.0963975	1.66424	0.193944
rh_transversetemporal	0.137605	1.48551	0.275209	lh_middletemporal	0.294183	1.04925	0.584776	lh_rostralanteriorcingulate	0.655697	-0.445944	0.989265	lh_inferiorparietal	0.0973058	1.65989	0.193944
lh_entorhinal	0.15385	1.42674	0.298662	rh_rostralmiddlefrontal	0.301748	1.03294	0.584776	rh_postcentral	0.679262	0.413543	0.989265	rh_inferiorparietal	0.099824	1.64732	0.193944
rh_frontalpole	0.158115	1.4121	0.298662	lh_parstriangularis	0.309587	1.01633	0.584776	rh_inferiorparietal	0.682718	0.408829	0.989265	lh_parahippocampal	0.104849	1.62323	0.198048
lh_medialorbitofrontal	0.217858	1.23273	0.400387	rh_frontalpole	0.323668	0.98718	0.594849	rh_caudalanteriorcingulate	0.702513	-0.381996	0.989265	rh_lateraloccipital	0.108084	1.60842	0.19864
rh_paracentral	0.249049	1.15308	0.444276	lh_postcentral	0.344312	0.94589	0.616136	rh_lateraloccipital	0.70264	0.381825	0.989265	lh_paracentral	0.150398	1.43923	0.269133
lh_rostralanteriorcingulate	0.258691	1.1299	0.444276	rh_posteriorcingulate	0.371337	0.894162	0.647459	rh_lingual	0.711009	0.370564	0.989265	lh_frontalpole	0.171329	1.36891	0.298728
rh_posteriorcingulate	0.268153	1.10771	0.444276	lh_lateraloccipital	0.419991	0.806592	0.713984	lh_lateraloccipital	0.71377	-0.366861	0.989265	rh_supramarginal	0.189395	1.31327	0.321972
lh_inferiorparietal	0.288285	1.06225	0.444276	rh_rostralanteriorcingulate	0.472158	-0.719102	0.772681	rh_posteriorcingulate	0.732289	0.34214	0.989265	rh_pericalcarine	0.20482	1.26876	0.339702
lh_inferiortemporal	0.289649	1.05924	0.444276	rh_paracentral	0.477244	0.710867	0.772681	lh_superiorparietal	0.750963	-0.317423	0.989265	rh_frontalpole	0.228132	1.20591	0.363751
rh_precuneus	0.289823	1.05886	0.444276	rh_pericalcarine	0.490638	0.689412	0.775893	lh_parsorbitalis	0.763158	-0.301386	0.989265	rh_paracentral	0.230019	1.20103	0.363751
rh_parahippocampal	0.290986	1.05631	0.444276	lh_frontalpole	0.502885	-0.670073	0.777186	lh_transversetemporal	0.782797	0.27572	0.989265	lh_parsorbitalis	0.239099	1.17794	0.369516
rh_medialorbitofrontal	0.29831	1.0404	0.444276	rh_superiortemporal	0.520531	0.642633	0.778149	rh_middletemporal	0.783462	-0.274855	0.989265	lh_rostralanteriorcingulate	0.256499	1.13535	0.387599
lh_cuneus	0.30054	1.03561	0.444276	rh_lingual	0.526395	0.633622	0.778149	lh_parstriangularis	0.791118	-0.264902	0.989265	lh_precuneus	0.26593	1.11315	0.393114
lh_lingual	0.330133	0.974142	0.477639	rh_parsorbitalis	0.556493	-0.588151	0.794517	lh_fusiform	0.806186	-0.245389	0.989265	lh_isthmuscingulate	0.321182	0.992514	0.464689
lh_rostralmiddlefrontal	0.347736	0.939265	0.492627	lh_supramarginal	0.560835	0.581692	0.794517	lh_posteriorcingulate	0.806695	-0.244731	0.989265	rh_superiorparietal	0.344471	0.945846	0.479503
rh_pericalcarine	0.383384	0.871917	0.527787	lh_pericalcarine	0.591577	-0.536633	0.820964	lh_superiortemporal	0.810598	0.239694	0.989265	rh_postcentral	0.345524	0.943759	0.479503
lh_temporalpole	0.388079	0.863342	0.527787	rh_postcentral	0.616833	0.500417	0.838893	lh_isthmuscingulate	0.821304	0.225904	0.989265	lh_supramarginal	0.369017	0.898742	0.493827
lh_supramarginal	0.442742	0.767762	0.590323	lh_inferiorparietal	0.671249	0.424493	0.887487	rh_parsopercularis	0.822695	0.224116	0.989265	lh_entorhinal	0.370371	0.896174	0.493827
rh_entorhinal	0.471291	0.72055	0.616303	rh_superiorparietal	0.701867	0.382852	0.887487	rh_caudalmiddlefrontal	0.844534	-0.196128	0.989265	rh_parsorbitalis	0.382132	0.874354	0.499711
lh_parsorbitalis	0.488768	0.692429	0.627099	lh_rostralanteriorcingulate	0.707738	0.374946	0.887487	lh_parahippocampal	0.854346	0.183604	0.989265	lh_superiorparietal	0.420399	0.806071	0.53938
rh_rostralanteriorcingulate	0.501748	0.671896	0.631831	lh_rostralmiddlefrontal	0.70812	-0.374431	0.887487	rh_frontalpole	0.865231	0.169747	0.989265	lh_precentral	0.439789	0.77287	0.553808
lh_insula	0.51967	0.643996	0.642501	rh_cuneus	0.726231	0.350188	0.887487	lh_caudalmiddlefrontal	0.870874	-0.162574	0.989265	rh_posteriorcingulate	0.453168	0.750433	0.560281
rh_superiorparietal	0.566418	0.573454	0.68506	rh_caudalanteriorcingulate	0.730872	-0.344011	0.887487	lh_supramarginal	0.874223	0.158321	0.989265	rh_precentral	0.467462	0.726899	0.567632
rh_postcentral	0.578891	0.555119	0.68506	lh_posteriorcingulate	0.775784	-0.284853	0.903592	rh_inferiortemporal	0.877811	-0.153768	0.989265	rh_lingual	0.534163	0.621877	0.637247
rh_lingual	0.584316	0.547202	0.68506	rh_transversetemporal	0.789749	0.26667	0.903592	lh_postcentral	0.880098	0.150868	0.989265	lh_lingual	0.595126	0.531594	0.697734
lh_superiorparietal	0.626221	0.487147	0.705403	lh_parsorbitalis	0.798242	0.255654	0.903592	rh_pericalcarine	0.886092	0.143273	0.989265	rh_entorhinal	0.643681	-0.462697	0.74187
lh_frontalpole	0.629546	0.482459	0.705403	lh_precuneus	0.81003	-0.240417	0.903592	lh_lateralorbitofrontal	0.88736	-0.141667	0.989265	rh_insula	0.694145	0.393349	0.786697
lh_caudalanteriorcingulate	0.637737	-0.470956	0.705403	rh_bankssts	0.831079	0.213345	0.903592	lh_caudalanteriorcingulate	0.89266	-0.13496	0.989265	rh_parahippocampal	0.797548	0.256588	0.881962
rh_supramarginal	0.643162	0.463371	0.705403	lh_superiorparietal	0.833301	0.210495	0.903592	rh_isthmuscingulate	0.917789	0.103235	0.989265	rh_cuneus	0.807886	-0.243222	0.881962
lh_posteriorcingulate	0.734651	-0.339004	0.792956	lh_caudalanteriorcingulate	0.837151	-0.205564	0.903592	rh_superiorparietal	0.9518	0.0604561	0.989265	lh_posteriorcingulate	0.821425	-0.225771	0.881962
lh_pericalcarine	0.748297	0.32094	0.795066	rh_medialorbitofrontal	0.889562	-0.138875	0.945159	rh_rostralmiddlefrontal	0.953042	0.0588963	0.989265	lh_cuneus	0.830082	0.214652	0.881962
lh_precuneus	0.794946	0.259936	0.831636	lh_medialorbitofrontal	0.91953	-0.101038	0.954305	lh_middletemporal	0.957436	0.0533794	0.989265	lh_insula	0.882767	-0.147502	0.92351
rh_parsorbitalis	0.827674	-0.217721	0.852755	rh_supramarginal	0.926237	-0.0925912	0.954305	lh_superiorfrontal	0.96161	0.0481411	0.989265	rh_caudalanteriorcingulate	0.976175	0.0298723	0.985345
rh_cuneus	0.90841	-0.115062	0.921969	rh_precuneus	0.961689	0.0480397	0.976043	rh_paracentral	0.980252	-0.024757	0.989265	lh_caudalanteriorcingulate	0.979675	0.0254828	0.985345
rh_caudalanteriorcingulate	0.926964	-0.0916794	0.926964	lh_inferiortemporal	0.984307	0.0196716	0.984307	rh_fusiform	0.989265	0.0134565	0.989265	lh_temporalpole	0.985345	0.0183728	0.985345

### Sheet: Table S5
negative urgency				positive urgency				lack of perseverance				lack of planning				sensation seeking				anxiety
roi	p	t	p(fdr)	roi	p	t	p(fdr)	roi	p	t	p(fdr)	roi	p	t	p(fdr)	roi	p	t	p(fdr)	roi	p	t	p(fdr)
lh_parsopercularis	0.101012	1.64012	0.450817	lh_superiorfrontal	0.00299227	2.96925	0.0230296	lh_caudalmiddlefrontal	0.184445	1.32728	0.695065	lh_parstriangularis	0.194354	-1.29789	0.957239	lh_parstriangularis	0.0126629	2.49356	0.0463378	lh_caudalmiddlefrontal	0.259876	1.12675	0.912947
lh_lingual	0.13729	-1.48608	0.450817	lh_parsopercularis	0.00460592	2.83401	0.0230296	lh_superiorfrontal	0.196606	1.29137	0.695065	lh_precentral	0.608721	-0.511917	0.957239	lh_superiorfrontal	0.0128569	2.48815	0.0463378	lh_superiorfrontal	0.305396	1.02498	0.912947
lh_superiorfrontal	0.166542	1.3835	0.450817	lh_precentral	0.0235892	2.2641	0.0786308	lh_lingual	0.265723	1.11303	0.695065	lh_lingual	0.608802	-0.5118	0.957239	lh_parsopercularis	0.0139013	2.46023	0.0463378	lh_inferiortemporal	0.591154	-0.537181	0.912947
lh_parstriangularis	0.180327	1.33984	0.450817	lh_caudalmiddlefrontal	0.0603333	1.87856	0.130093	lh_inferiortemporal	0.35978	-0.915827	0.695065	lh_superiorfrontal	0.681718	0.410131	0.957239	lh_caudalmiddlefrontal	0.133776	1.4995	0.33444	lh_fusiform	0.684137	0.406836	0.912947
lh_paracentral	0.37501	-0.887167	0.671054	lh_parstriangularis	0.0688368	1.81968	0.130093	rh_inferiortemporal	0.363335	-0.909071	0.695065	lh_parsopercularis	0.71622	-0.363526	0.957239	lh_paracentral	0.19403	1.29884	0.388059	rh_inferiortemporal	0.792326	-0.263298	0.912947
lh_caudalmiddlefrontal	0.402632	0.836965	0.671054	lh_paracentral	0.0780559	1.76226	0.130093	lh_parsopercularis	0.417039	0.811602	0.695065	lh_paracentral	0.718719	0.360182	0.957239	lh_lingual	0.283059	1.07353	0.417888	lh_paracentral	0.803638	-0.248648	0.912947
lh_precentral	0.49652	0.68	0.692212	lh_lingual	0.179291	1.34303	0.25613	lh_precentral	0.546955	-0.60235	0.72446	lh_caudalmiddlefrontal	0.823523	0.223022	0.957239	rh_inferiortemporal	0.32772	0.978764	0.417888	lh_parstriangularis	0.828883	0.216139	0.912947
rh_inferiortemporal	0.616572	0.50073	0.692212	rh_inferiortemporal	0.235263	1.18698	0.294079	lh_fusiform	0.610804	0.508942	0.72446	lh_inferiortemporal	0.881716	0.148798	0.957239	lh_fusiform	0.33431	0.965515	0.417888	lh_parsopercularis	0.844447	-0.196213	0.912947
lh_inferiortemporal	0.622991	0.491631	0.692212	lh_inferiortemporal	0.31038	1.01448	0.344867	lh_paracentral	0.652014	0.450979	0.72446	lh_fusiform	0.896095	0.130599	0.957239	lh_precentral	0.456154	0.745223	0.506838	lh_lingual	0.884084	-0.145798	0.912947
lh_fusiform	0.790113	-0.266171	0.790113	lh_fusiform	0.617627	0.499231	0.617627	lh_parstriangularis	0.825479	0.220509	0.825479	rh_inferiortemporal	0.957239	-0.0536198	0.957239	lh_inferiortemporal	0.526608	0.633214	0.526608	lh_precentral	0.912947	0.109325	0.912947

### Sheet: Table S6
subtype 1							subtype 2
		anxiety at baseline		anxiety at 2-year follow-up					anxiety at baseline		anxiety at 2-year follow-up
		β	p	β	p				β	p	β	p
impulsivity at baseline	nu			0.0108521	0.782314		impulsivity at baseline	nu			-0.00366987	0.924834
	lopl			-0.0784556	0.0408659			lopl			-0.00477777	0.914388
	ss			-0.0374945	0.289029			ss			0.0198801	0.512684
	pu			0.0342738	0.32168			pu			-0.0173252	0.686237
	lope			-0.0314459	0.399014			lope			-0.00052262	0.991006
impulsivity at 2-year follow-up	nu	0.0192631	0.622428				impulsivity at 2-year follow-up	nu	-0.021063	0.524768
	lopl	0.0118479	0.746843					lopl	-0.011281	0.720457
	ss	0.00505593	0.903351					ss	-0.0805379	0.0314824
	pu	-0.0477698	0.273009					pu	-0.0139496	0.716109
	lope	0.0749597	0.0307849					lope	0.0412818	0.163301

### Sheet: Table S7
subtype 1 VS HC				subtype 1/2 VS HC				subtype 2 VS HC				subtype 1 VS subtype 2
roi	p	t	p(fdr)	roi	p	t	p(fdr)	roi	p	t	p(fdr)	roi	p	t	p(fdr)
lh_parsopercularis	1.91294e-05	4.27897	0.0013008	lh_parsopercularis	0.000124933	3.83849	0.00849544	lh_fusiform	0.0101023	2.57326	0.626665	rh_parsorbitalis	0.00101761	3.28849	0.0691976
rh_middletemporal	0.00128293	3.2216	0.0436195	rh_inferiortemporal	0.00149425	3.17711	0.0423467	rh_inferiortemporal	0.0300855	2.16956	0.626665	lh_isthmuscingulate	0.013026	2.48438	0.363908
rh_inferiortemporal	0.00274577	2.99635	0.0442798	lh_fusiform	0.0026884	3.0024	0.0423467	lh_superiortemporal	0.0600536	1.88081	0.626665	rh_superiortemporal	0.0160548	2.40889	0.363908
rh_superiortemporal	0.00350746	2.92075	0.0442798	lh_precentral	0.00302025	2.96675	0.0423467	lh_precentral	0.0619381	1.86715	0.626665	lh_parsopercularis	0.0301392	2.16917	0.432368
rh_parsorbitalis	0.0036172	2.91113	0.0442798	rh_middletemporal	0.00311373	2.95735	0.0423467	lh_parsopercularis	0.0637959	1.85401	0.626665	lh_rostralmiddlefrontal	0.0317917	2.14792	0.432368
lh_precentral	0.00390704	2.88692	0.0442798	rh_bankssts	0.00625923	2.73475	0.0709379	rh_bankssts	0.0678121	1.82664	0.626665	rh_medialorbitofrontal	0.0439872	2.01497	0.498521
lh_isthmuscingulate	0.00656526	2.71926	0.0623908	lh_superiorfrontal	0.00989691	2.58014	0.0848251	rh_precentral	0.0804563	1.74839	0.626665	rh_rostralmiddlefrontal	0.0611353	1.87314	0.593886
lh_superiorfrontal	0.00769142	2.6664	0.0623908	lh_superiortemporal	0.00997942	2.57727	0.0848251	rh_middletemporal	0.0928759	1.68073	0.626665	lh_frontalpole	0.077679	1.76485	0.660272
rh_bankssts	0.0082576	2.64241	0.0623908	lh_lingual	0.0140583	2.45641	0.106218	rh_inferiorparietal	0.0960707	1.66451	0.626665	lh_supramarginal	0.09381	1.67611	0.708787
lh_supramarginal	0.010484	2.56041	0.0676727	rh_inferiorparietal	0.0176701	2.37305	0.120156	rh_transversetemporal	0.0969051	-1.66035	0.626665	lh_superiorparietal	0.123074	1.54239	0.712225
lh_lingual	0.0109471	2.54534	0.0676727	lh_supramarginal	0.0217936	2.29448	0.126173	rh_cuneus	0.107869	1.60813	0.626665	rh_parstriangularis	0.123632	1.54009	0.712225
lh_rostralmiddlefrontal	0.0121725	2.50802	0.0689773	rh_precuneus	0.0240855	2.25627	0.126173	rh_precuneus	0.111528	1.59164	0.626665	rh_lingual	0.125687	1.53172	0.712225
lh_inferiortemporal	0.0163858	2.40102	0.0821462	rh_precentral	0.0254331	2.23526	0.126173	lh_rostralanteriorcingulate	0.133353	1.50125	0.626665	lh_superiorfrontal	0.165384	1.38749	0.718673
lh_transversetemporal	0.0177716	2.37113	0.0821462	lh_lateralorbitofrontal	0.0277804	2.20085	0.126173	lh_lingual	0.13697	1.4874	0.626665	rh_isthmuscingulate	0.170275	1.37161	0.718673
rh_rostralmiddlefrontal	0.0181205	2.36393	0.0821462	lh_caudalmiddlefrontal	0.0278323	2.20012	0.126173	lh_superiorfrontal	0.150591	1.43766	0.626665	lh_middletemporal	0.175519	1.35497	0.718673
lh_lateralorbitofrontal	0.0200498	2.32616	0.0852116	lh_transversetemporal	0.0394085	2.0603	0.167486	lh_parahippocampal	0.158706	1.40964	0.626665	rh_transversetemporal	0.184579	1.32706	0.718673
lh_fusiform	0.0231835	2.27109	0.0885244	rh_superiorfrontal	0.0506398	1.95487	0.199322	lh_lateralorbitofrontal	0.165494	1.38703	0.626665	lh_posteriorcingulate	0.190113	1.31051	0.718673
lh_middletemporal	0.0251055	2.24046	0.0885244	lh_inferiortemporal	0.0539492	1.92758	0.199322	lh_caudalmiddlefrontal	0.181532	1.33623	0.626665	lh_inferiortemporal	0.211079	1.25084	0.718673
lh_superiorparietal	0.025934	2.22786	0.0885244	lh_lateraloccipital	0.0569557	1.90398	0.199322	rh_fusiform	0.186323	1.32171	0.626665	lh_precentral	0.221326	1.22324	0.718673
lh_caudalmiddlefrontal	0.0260366	2.22633	0.0885244	rh_superiortemporal	0.0586739	1.89095	0.199322	lh_temporalpole	0.194892	1.29641	0.626665	rh_middletemporal	0.221891	1.22174	0.718673
rh_lingual	0.0278755	2.19968	0.0902635	lh_temporalpole	0.0615553	1.8698	0.199322	lh_cuneus	0.209746	1.25442	0.626665	lh_entorhinal	0.23494	-1.18794	0.718673
lh_superiortemporal	0.0294111	2.17856	0.090907	lh_rostralmiddlefrontal	0.0862556	1.71574	0.247605	rh_superiorfrontal	0.214083	1.24257	0.626665	lh_transversetemporal	0.239881	1.17549	0.718673
lh_lateraloccipital	0.0314811	2.15154	0.0930747	rh_supramarginal	0.0866577	1.71355	0.247605	lh_supramarginal	0.227081	1.20806	0.626665	lh_bankssts	0.257394	1.13276	0.718673
rh_parstriangularis	0.0403381	2.05081	0.114291	lh_middletemporal	0.0904222	1.69342	0.247605	lh_pericalcarine	0.227429	-1.20715	0.626665	lh_postcentral	0.259853	1.12693	0.718673
rh_inferiorparietal	0.0436246	2.01819	0.118659	lh_superiorparietal	0.0930822	1.6796	0.247605	rh_parsorbitalis	0.230391	-1.19949	0.626665	lh_lateraloccipital	0.264218	1.11667	0.718673
rh_medialorbitofrontal	0.0498871	1.96141	0.130474	rh_superiorparietal	0.099485	1.64758	0.247605	rh_supramarginal	0.27314	1.09598	0.67314	rh_frontalpole	0.295183	1.04698	0.7624
rh_precuneus	0.0542017	1.92568	0.136508	lh_paracentral	0.100044	1.64487	0.247605	lh_insula	0.28007	1.08028	0.67314	lh_caudalmiddlefrontal	0.302718	1.03078	0.7624
rh_superiorfrontal	0.0635228	1.85593	0.15427	lh_parsorbitalis	0.101955	1.63567	0.247605	lh_lateraloccipital	0.281214	1.07771	0.67314	lh_parstriangularis	0.327469	0.979367	0.781122
lh_parsorbitalis	0.0680973	1.82476	0.159676	rh_rostralmiddlefrontal	0.115262	1.57518	0.264283	rh_caudalanteriorcingulate	0.287074	-1.06467	0.67314	lh_inferiorparietal	0.337496	0.959262	0.781122
rh_precentral	0.0748808	1.78157	0.16973	rh_lingual	0.116595	1.56943	0.264283	lh_entorhinal	0.31849	0.997662	0.68779	lh_pericalcarine	0.383935	0.870782	0.781122
lh_temporalpole	0.0805481	1.74787	0.171763	lh_parstriangularis	0.123505	1.54042	0.270915	rh_parsopercularis	0.320211	0.994121	0.68779	lh_parahippocampal	0.408231	-0.827114	0.781122
lh_parstriangularis	0.0808295	1.74625	0.171763	lh_rostralanteriorcingulate	0.130292	1.51314	0.274539	lh_transversetemporal	0.325623	0.983062	0.68779	lh_paracentral	0.415075	0.815096	0.781122
lh_inferiorparietal	0.0840594	1.72795	0.173213	rh_cuneus	0.133232	1.50166	0.274539	lh_parsorbitalis	0.33378	0.966619	0.68779	rh_lateralorbitofrontal	0.419227	0.807862	0.781122
lh_paracentral	0.0884696	1.70386	0.176939	rh_parstriangularis	0.139148	1.47915	0.278295	rh_superiorparietal	0.380556	0.876947	0.72479	rh_bankssts	0.441782	0.769279	0.781122
lh_posteriorcingulate	0.0911033	1.68993	0.177001	rh_parsopercularis	0.145196	1.45688	0.282096	rh_paracentral	0.385002	0.868791	0.72479	lh_lingual	0.446087	0.762046	0.781122
rh_supramarginal	0.0957038	1.66636	0.180774	rh_fusiform	0.149508	1.44144	0.282404	lh_paracentral	0.386209	0.866588	0.72479	rh_superiorparietal	0.448633	0.757785	0.781122
lh_bankssts	0.0989829	1.65012	0.180988	lh_parahippocampal	0.162741	1.39607	0.291618	lh_frontalpole	0.397848	-0.845543	0.72479	rh_caudalmiddlefrontal	0.469192	0.723876	0.781122
rh_superiorparietal	0.10114	1.63965	0.180988	lh_postcentral	0.162963	1.39533	0.291618	rh_lateraloccipital	0.410883	0.822407	0.72479	rh_rostralanteriorcingulate	0.474248	-0.715664	0.781122
lh_postcentral	0.11248	1.58742	0.196119	lh_isthmuscingulate	0.169352	1.37443	0.294425	rh_parahippocampal	0.415688	0.81399	0.72479	rh_superiorfrontal	0.481614	0.703787	0.781122
rh_parsopercularis	0.150423	1.43826	0.248864	lh_bankssts	0.176651	1.35128	0.294425	lh_inferiortemporal	0.43207	0.785716	0.734519	lh_precuneus	0.486988	0.695184	0.781122
rh_isthmuscingulate	0.151452	1.43464	0.248864	lh_inferiorparietal	0.177521	1.34857	0.294425	rh_pericalcarine	0.447761	0.759211	0.742628	rh_cuneus	0.488918	-0.692107	0.781122
rh_lateralorbitofrontal	0.15371	1.42677	0.248864	lh_cuneus	0.187175	1.31912	0.303045	lh_parstriangularis	0.496825	0.679543	0.79031	lh_lateralorbitofrontal	0.493348	0.685069	0.781122
lh_frontalpole	0.192152	1.30442	0.303868	lh_insula	0.264926	1.11492	0.416108	rh_posteriorcingulate	0.499755	0.674923	0.79031	lh_insula	0.493945	-0.684123	0.781122
rh_frontalpole	0.235754	1.18581	0.364347	rh_parahippocampal	0.270871	1.10115	0.416108	lh_middletemporal	0.559198	0.584071	0.84449	lh_superiortemporal	0.510588	0.657993	0.78909
lh_precuneus	0.265609	1.11336	0.401364	rh_caudalanteriorcingulate	0.275366	-1.09088	0.416108	lh_bankssts	0.565465	0.57478	0.84449	rh_inferiortemporal	0.5273	0.632198	0.796809
lh_rostralanteriorcingulate	0.272643	1.09712	0.403038	rh_lateralorbitofrontal	0.339086	0.956042	0.466148	lh_postcentral	0.584148	0.547371	0.84449	rh_supramarginal	0.573421	0.563075	0.847667
lh_cuneus	0.284513	1.07035	0.411636	rh_insula	0.355695	0.923662	0.466148	rh_lingual	0.584148	0.54737	0.84449	rh_temporalpole	0.604813	0.51754	0.87316
rh_fusiform	0.310553	1.01417	0.432758	rh_parsorbitalis	0.35635	0.922407	0.466148	rh_medialorbitofrontal	0.597547	-0.527965	0.84449	lh_parsorbitalis	0.618102	0.498589	0.87316
rh_parahippocampal	0.312931	1.00919	0.432758	lh_precuneus	0.360645	0.914198	0.466148	rh_temporalpole	0.611055	0.508599	0.84449	lh_rostralanteriorcingulate	0.629189	-0.482913	0.87316
rh_cuneus	0.318204	0.998255	0.432758	rh_lateraloccipital	0.36781	0.900643	0.466148	lh_isthmuscingulate	0.620948	-0.494537	0.84449	rh_posteriorcingulate	0.652248	-0.450681	0.879483
rh_temporalpole	0.34324	0.947875	0.457653	lh_pericalcarine	0.368769	-0.898842	0.466148	rh_insula	0.634508	0.47542	0.84601	lh_caudalanteriorcingulate	0.659612	0.440487	0.879483
lh_parahippocampal	0.376606	0.884246	0.492485	rh_pericalcarine	0.372701	0.891485	0.466148	lh_caudalanteriorcingulate	0.656292	-0.445064	0.858228	rh_paracentral	0.682159	-0.409554	0.892054
rh_insula	0.387122	0.864924	0.496685	rh_transversetemporal	0.37454	-0.88806	0.466148	lh_inferiorparietal	0.688651	0.400709	0.864995	lh_temporalpole	0.705934	0.377354	0.900154
lh_entorhinal	0.440515	-0.771386	0.553232	rh_temporalpole	0.377418	0.882723	0.466148	lh_superiorparietal	0.689356	0.399751	0.864995	rh_precentral	0.725823	0.350717	0.900154
lh_medialorbitofrontal	0.457132	0.743636	0.553232	lh_posteriorcingulate	0.382771	0.872859	0.466148	rh_postcentral	0.699629	0.385844	0.864995	rh_parahippocampal	0.740277	0.331514	0.900154
lh_insula	0.460113	0.738718	0.553232	rh_isthmuscingulate	0.383887	0.870814	0.466148	rh_parstriangularis	0.724559	0.352391	0.879822	rh_inferiorparietal	0.741303	0.330155	0.900154
rh_lateraloccipital	0.463738	0.732761	0.553232	rh_frontalpole	0.401952	0.838194	0.479521	rh_rostralanteriorcingulate	0.777215	-0.282965	0.880646	rh_postcentral	0.756884	-0.3096	0.90295
rh_pericalcarine	0.496689	0.679758	0.582325	rh_posteriorcingulate	0.459377	0.739915	0.53858	rh_superiortemporal	0.777803	0.282198	0.880646	rh_fusiform	0.775961	-0.28461	0.909747
rh_caudalanteriorcingulate	0.510537	-0.658048	0.588416	rh_medialorbitofrontal	0.47413	0.715816	0.546455	lh_rostralmiddlefrontal	0.787523	0.269542	0.880646	rh_precuneus	0.808361	0.242561	0.924871
rh_caudalmiddlefrontal	0.534315	0.621476	0.605557	rh_paracentral	0.491089	0.688616	0.556567	rh_entorhinal	0.792031	0.263688	0.880646	lh_medialorbitofrontal	0.839896	0.202042	0.924871
rh_rostralanteriorcingulate	0.550181	-0.59753	0.613317	rh_rostralanteriorcingulate	0.529991	-0.628053	0.59081	lh_posteriorcingulate	0.793219	-0.262147	0.880646	rh_parsopercularis	0.849449	0.189836	0.924871
rh_postcentral	0.722759	0.354794	0.792703	lh_medialorbitofrontal	0.606756	0.514734	0.665474	rh_lateralorbitofrontal	0.804176	0.247959	0.880646	rh_lateraloccipital	0.85559	0.182005	0.924871
rh_posteriorcingulate	0.749511	0.319301	0.808996	rh_postcentral	0.631792	0.479228	0.681934	rh_rostralmiddlefrontal	0.818607	0.229349	0.880646	rh_insula	0.856866	0.180379	0.924871
lh_pericalcarine	0.807433	-0.243752	0.848349	rh_caudalmiddlefrontal	0.749442	0.319389	0.796282	lh_precuneus	0.828843	0.216197	0.880646	rh_entorhinal	0.895019	-0.131966	0.939164
rh_entorhinal	0.810922	-0.239249	0.848349	lh_frontalpole	0.790076	0.266223	0.826541	lh_medialorbitofrontal	0.869377	0.164458	0.909503	lh_cuneus	0.89773	0.128539	0.939164
rh_transversetemporal	0.83634	0.206589	0.861683	lh_entorhinal	0.87164	0.161582	0.898053	rh_frontalpole	0.911082	0.11168	0.93869	rh_caudalanteriorcingulate	0.94066	-0.0744456	0.969165
rh_paracentral	0.87186	0.161304	0.884873	lh_caudalanteriorcingulate	0.909162	-0.1141	0.922732	rh_caudalmiddlefrontal	0.936701	-0.079421	0.950682	rh_pericalcarine	0.964432	0.0445966	0.978826
lh_caudalanteriorcingulate	0.959719	0.0505084	0.959719	rh_entorhinal	0.947703	0.065594	0.947703	rh_isthmuscingulate	0.990446	-0.0119752	0.990446	lh_fusiform	0.981418	-0.0232931	0.981418

### Sheet: Table S8
subtype 1'							subtype 2'
		anxiety at baseline		anxiety at 2-year follow-up					anxiety at baseline		anxiety at 2-year follow-up
		β	p	β	p				β	p	β	p
impulsivity at baseline	nu			0.0166995	0.582858		impulsivity at baseline	nu			-0.013026	0.661426
	lopl			-0.053076	0.0656597			lopl			-0.0213568	0.519659
	ss			-0.078061	0.00478451			ss			-0.0169905	0.465563
	pu			0.000979861	0.971122			pu			-0.0500812	0.0986453
	lope			0.00175065	0.952412			lope			0.0464027	0.165971
impulsivity at 2-year follow-up	nu	0.0512535	0.0491227				impulsivity at 2-year follow-up	nu	0.0578445	0.0221047
	lopl	0.0137724	0.564222					lopl	0.0110004	0.640877
	ss	-0.0211311	0.438387					ss	-0.0642331	0.0182184
	pu	-0.000686446	0.981741					pu	0.0343401	0.228657
	lope	0.0571281	0.0160127					lope	0.0442792	0.0507768
